# Personality Profiles in Bipolar Disorder: Differences Across Diagnostic Subtypes and Associations with Demographic and Health Factors

**DOI:** 10.64898/2026.08.06.26359885

**Authors:** Lucía Albarracín-García, Inés García-Ortiz, Alejandro Porras-Segovia, Laura Navío-García, Laura Jiménez-Muñoz, Elisabet Madridejos-Palomares, Beatriz M. Gonzalez-Toledo, Olatz López-Fernández, Enrique Baca-García, Claudio Toma

**Author notes:** Corresponding authors: Alejandro Porras-Segovia, University Hospital Jimenez Diaz Foundation, Madrid, Spain,; Claudio Toma, Centro de Biología Molecular (CBMSO), Calle Nicolás Cabrera 1, 28049 Madrid, Spain. equally contributing first authors (Lucía Albarracín-García, Inés García-Ortiz). equally contributing senior authors (Enrique Baca-García, Claudio Toma).

## Abstract

**Background:** Personality traits are consistently associated with bipolar disorder (BD). However, their features across BD diagnostic subtypes and their modulation by demographic and health-related factors remain largely unexplored. This study aimed to characterize Big Five personality domains in individuals with BD compared to controls, and to examine differences between BD type I (BD-I) and BD type II (BD-II).

**Methods:** We analyzed 833 participants from the MadManic cohort (300 BD subjects and 533 controls) with available Big Five Inventory-2 (BFI-2) data. Linear regression models were used to assess associations between personality traits and BD diagnosis, adjusting for relevant covariates. Additional comparisons were conducted across sex, age, and Body Mass Index (BMI), and between BD-I and BD-II patients.

**Results:** BD was associated with higher *Negative Emotionality* (*NE*) and lower *Extraversion* and *Conscientiousness*. *Conscientiousness* was also inversely associated with BMI. Within the BD group, individuals with BD-I exhibited lower *NE* compared to those with BD-II. Stratified analyses indicated that elevated *NE* in BD was the most consistent domain across sex, age, and BMI subgroups, whereas differences in *Extraversion* and *Conscientiousness* varied depending on subgroup features.

**Conclusions:** BD is characterized by a distinct personality profile marked by elevated *NE* and reduced *Extraversion* and *Conscientiousness. NE* emerged as the most robust domain associated with BD, which may also differentiate between subtypes, with higher levels observed in BD-II than BD-I. These findings highlight the relevance for considering demographic and health-related factors, particularly BMI, when interpreting personality patterns in BD, supporting the role of personality dimensions to examine clinical heterogeneity.
