## Supplementary Table 1-4 for "Personality Profiles in Bipolar Disorder: Differences Across Diagnostic Subtypes and Associations with Demographic and Health Factors"

### Sheet: Table Content
Supplementary Table 1. Demographic features of BD subtypes. Continuous variables are reported as mean ± SD and compared using Kruskal-Wallis tests. Categorical variables are compared using chi-squared tests.
Supplementary Table 2. Internal consistency of the BFI-2 domain and total scale scores in the total sample. Reliability was assessed using Cronbach’s alpha (α) and McDonald’s total omega (ω). The number of items included in each scale is also reported.
Supplementary Table 3. Unadjusted comparisons of BFI-2 facet scores between individuals with bipolar disorder and controls. Values are presented as mean ± standard deviation. Group differences were assessed using Wilcoxon rank-sum tests, and effect sizes are reported as Cohen’s d.
Supplementary Table 4. Subgroup analyses comparing BFI-2 domain scores between BD cases and controls by sex, age, and BMI category. Values represent Cohen’s d, with Wilcoxon rank-sum P-values shown in parentheses. Numbers in parentheses after each subgroup indicate the sample size for BD cases and controls, respectively. The Bonferroni-corrected significance threshold was set at P < 0.0017.

### Sheet: Supplementary Table 1
	BD (N = 300)	BD-I (N = 161)	BD-II (N = 95)	SZaff (N = 23)	BD Spectrum (N=21)	Statistic	P-value
Sex (male/female)	112, 188	62, 99	31, 64	11, 12	8, 13	X2 = 2.0804	0.5559
Age (mean +- sd)	54.60 +- 13.68	53.66 +- 13.37	57.71 +- 14.29	50.83 +- 11.5	51.64 +- 11.33	Kruskal-Wallis X2 = 11.201	0.01069
Age group (<40, >= 40)	48, 252	26, 135	13, 82	4, 19	4, 17	X-squared = 0.54441	0.909
BMI (mean +-sd)	27.99 +- 5.48	27.71 +- 5.26	27.78 +- 5.59	30.64 +- 5.14	28.28 +- 6.49	Kruskal-Wallis X2 = 8.2496	0.04113
Ethnicity (European, Non-European)	280, 20	152, 9	87, 8	22, 1	19, 2	X2 = 1.2441	0.7424

### Sheet: Supplementary Table 2
Trait	N items	Cronbach’s α	Omega (ω)
Extraversion	12	0.81	0.83
Agreeableness	12	0.78	0.81
Conscientiousness	12	0.84	0.86
Negative emotionality	12	0.87	0.89
Openness to experience	12	0.83	0.85
Total	60	0.9	0.92

### Sheet: Supplementary Table 3
Domain	Facet	Total (N=833)	BD (N=300)	Controls (N=533)	Cohen's d	P-Value
Extraversion
	Sociability	3.32 +- 0.98	3.18 +- 1.02	3.40 +- 0.93	0.224	0.00344
	Assertiveness	3.27 +- 0.76	3.11 +- 0.82	3.36 +- 0.70	0.331	7.82e-06
	Energy level	3.62 +- 0.84	3.29 +- 0.92	3.80 +- 0.71	0.6434	8.057e-16
Agreeableness
	Compassion	4.26 +- 0.62	4.22 +- 0.67	4.28 +- 0.58	0.099	0.3787
	Respect	4.32 +- 0.61	4.30 +- 0.69	4.35 +- 0.55	0.0929	0.8533
	Trust	3.82 +- 0.71	3.81 +- 0.77	3.82 +- 0.67	0.02549	0.9381
Conscientiousness
	Organization	3.57 +- 0.97	3.46 +- 1.07	3.62 +- 0.92	0.1636	0.07085
	Productivity	3.62 +- 0.82	3.36 +- 0.89	3.77 +- 0.72	0.519	1.64e-10
	Responsability	3.82 +- 0.71	3.65 +- 0.82	3.92 +- 0.62	0.367769	6.018e-06
Negative emotionality
	Anxiety	3.39 +- 0.83	3.73 +- 0.81	3.21 +- 0.78	-0.65429	< 2.2E-16
	Depression	2.61 +- 0.99	3.08 +- 1.09	2.34 +- 0.83	-0.795877	< 2.2E-16
	Emotional volatility	2.60 +- 0.95	2.96 +- 1.01	2.39 +- 0.82	-0.639632	< 2.2E-16
Openness
	Intellectual curiosity	3.80 +- 0.78	3.61 +- 0.86	3.90 +- 0.72	0.3687	2.792e-06
	Aesthetic sensibility	3.81 +- 0.93	3.85 +- 1.00	3.79 +- 0.92	-0.06407	0.1512
	Imagination	3.79 +- 0.82	3.71 +- 0.94	3.84 +- 0.74	0.169777	0.1089

### Sheet: Supplementary Table 4
	Extraversion	Agreeableness	Conscientiousness	Negative emotionality	Openness
Males (112, 244)	0.435 (1E-04)	0.126 (0.33)	0.376 (0.002)	-0.769 (7.2E-09)	0.177 (0.29)
Females (188, 289)	0.557 (7.5E-08)	0.113 (0.63)	0.471 (1.3E-05)	-0.852 (<2E-16)	0.188 (0.14)
Below 40 y.o. (47, 83)	0.261 (0.29)	0.039 (0.47)	0.188 (0.27)	-0.819 (3.5E-05)	-0.414 (0.027)
Over 40 y.o. (253, 450)	0.534 (7.7E-11)	0.098 (0.61)	0.442 (1.1E-06)	-0.840 (<2E-16)	0.280 (0.004)
BMI <=25 (99, 308)	0.354 (0.008)	0.069 (0.39)	0.351 (0.007)	-0.750 (3.1E-09)	-0.021 (0.5)
BMI > 25 (201, 225)	0.599 (1.9E-09)	0.052 (0.89)	0.362 (8.7E-04)	-0.900 (<2E-16)	0.318 (0.005)

### Sheet: Hoja5
id	nuestros o suyos	grupo	Extroversion	Agreeableness	Conscientiousness	Negative_emotionality	Openness	Sex	Status	Subphenotype	age	BMI	cut_age	simple_ethnic
CSI_0097	nuestro	CSI	3.33333	4.5	3.5	3.25	4.58333	MUJER	UNAFF	UNAFF	35	NA	below40	EUR-NOESP
GJV_0026	suyo	GJV	4.66667	4.5	4.58333	1.25	3.83333	HOMBRE	UNAFF	UNAFF	26	NA	below40	EUR-ESP
MDR_0016	suyo	MDR	3.16667	4.66667	4.25	3.08333	4.25	MUJER	UNAFF	UNAFF	21	NA	below40	EUR-ESP
MDR_0026	suyo	MDR	3.58333	3.66667	3.5	2.58333	2.58333	MUJER	UNAFF	UNAFF	NA	NA	over40	EUR-ESP
MDR_0027	suyo	MDR	4.58333	4.08333	3.83333	3.41667	4.25	HOMBRE	UNAFF	UNAFF	18	NA	below40	EUR-ESP
MDR_0110	suyo	MDR	3.08333	3.83333	2.5	3.33333	2.41667	HOMBRE	UNAFF	UNAFF	62	NA	over40	EUR-ESP
SLV_0015	nuestro	saliva	4.08333	4.08333	3.75	2.91667	3.75	MUJER	UNAFF	UNAFF	34	NA	below40	NOEUR
SLV_0199	nuestro	saliva	3.33333	3.75	4	2.5	2.5	MUJER	UNAFF	UNAFF	33	NA	below40	EUR-ESP
SLV_0266	nuestro	saliva	4	3.75	3.58333	2.83333	4.64267	HOMBRE	UNAFF	UNAFF	25	NA	below40	EUR-ESP
SLV_0293	nuestro	saliva	3.66667	4.5	3.41667	2.25	3.91667	MUJER	UNAFF	UNAFF	35	NA	below40	EUR-NOESP
UAM_0451	nuestro	uam	3.5	4.33333	2.91667	2.91667	4.33333	MUJER	UNAFF	UNAFF	57	NA	over40	EUR-ESP
UAM_0522	nuestro	uam	2.66667	4.58333	2.66667	2.5	3.66667	MUJER	UNAFF	UNAFF	21	NA	below40	EUR-ESP
UAM_0596	nuestro	uam	4.83333	4.33333	4.41667	2.75	3.25	MUJER	UNAFF	UNAFF	30	NA	below40	EUR-ESP
UAM_0614	nuestro	uam	3.58333	3.83333	3.41667	3	4.08333	MUJER	UNAFF	UNAFF	51	NA	over40	EUR-ESP
UAM_0739	nuestro	uam	3.5	5	4.5	1.66667	3.91667	HOMBRE	UNAFF	UNAFF	49	NA	over40	EUR-ESP
IE_0058	suyo	IE	1.75	3.16667	1.75	3.75	2	MUJER	BD	UNKNOWN	84	NA	over40	EUR-ESP
IE_0044	suyo	IE	2.25	4.5	3.5	3.66667	2.83333	MUJER	BD	UNKNOWN	47	NA	over40	EUR-ESP
IE_0065	suyo	IE	2.91667	4.58333	4.33333	3.91667	3.83333	MUJER	BD	UNKNOWN	61	NA	over40	EUR-ESP
IE_0043	suyo	IE	3.83333	4.66667	4.41667	3.33333	4.91667	MUJER	BD	UNKNOWN	38	NA	below40	NOEUR
IE_0057	suyo	IE	4.66667	4.91667	4.66667	1.25	4.58333	HOMBRE	BD	UNKNOWN	24	NA	below40	EUR-ESP
IE_0033	suyo	IE	3.58333	4.83333	3.90993	2.75	4	MUJER	BD	UNKNOWN	43	NA	over40	EUR-NOESP
IE_0005	suyo	IE	3.83333	4.83333	5	2.83333	3.33333	MUJER	BD	UNKNOWN	91	NA	over40	EUR-ESP
IE_0051	suyo	IE	3.25	4.25	3.66667	2.58333	3.75	HOMBRE	BD	UNKNOWN	48	NA	over40	EUR-ESP
IE_0060	suyo	IE	2.91667	3.75	2.58333	4.66667	3.83333	MUJER	BD	UNKNOWN	0	NA	below40	EUR-ESP
IE_0048	suyo	ie	3.33333	4.25	3.16667	4.16667	3.58333	MUJER	BD	UNKNOWN	56	NA	over40	EUR-ESP
MDR_0164	suyo	MDR	4.41667	4.16667	4	3.25	4.58333	MUJER	BD	BD-I	36	NA	below40	EUR-ESP
PMP_0463	suyo	PMP	2.47323	3.75	2	3.66667	2.41667	MUJER	BD	UNKNOWN	56	NA	over40	EUR-ESP
PNT_0083	suyo	PNT	3.75	4.83333	4.16667	3.08333	3.58333	MUJER	BD	UNKNOWN	51	NA	over40	EUR-ESP
PNT_0165	suyo	PNT	2.85738	3.66667	2.77065	3.83333	2.57928	MUJER	BD	UNKNOWN	66	NA	over40	EUR-ESP
PNT_0120	suyo	PNT	3.41667	4.16667	4.75	2.83333	4.41667	MUJER	BD	UNKNOWN	63	NA	over40	EUR-ESP
PNT_0205	suyo	PNT	3.83333	3.66667	2.25	3.83333	3.5	MUJER	BD	UNKNOWN	40	NA	below40	NOEUR
PNT_0091	suyo	PNT	3.41667	3.91667	3.66667	2.5	4.16667	HOMBRE	BD	UNKNOWN	28	NA	below40	EUR-ESP
PNT_0156	suyo	PNT	3.91667	3.66667	2.91667	3.33333	4.58333	MUJER	BD	UNKNOWN	32	NA	below40	EUR-ESP
PNT_0096	suyo	PNT	3.58333	4.16667	3.5	2.5	4.25	MUJER	BD	UNKNOWN	52	NA	over40	EUR-ESP
PNT_0010	suyo	PNT	3.08333	3.83333	3.16667	4.41667	4.66667	MUJER	BD	UNKNOWN	66	NA	over40	EUR-ESP
PNT_0112	suyo	PNT	4.25	4.16667	4.58333	1.5	3.5	HOMBRE	BD	UNKNOWN	60	NA	over40	EUR-ESP
PNT_0094	suyo	PNT	3.33333	4.58333	4.08333	2.83333	2.91667	MUJER	BD	UNKNOWN	62	NA	over40	EUR-ESP
PNT_0056	suyo	PNT	2.5	3.33333	3.08333	3.83333	3.41667	MUJER	BD	UNKNOWN	69	NA	over40	EUR-ESP
PNT_0150	suyo	PNT	2.58333	2.99198	3.16667	3.83333	3.41667	MUJER	BD	UNKNOWN	66	NA	over40	NOEUR
RJC_0058	suyo	RJC	2.58333	3.66667	3.66667	3.41667	2.41667	MUJER	BD	UNKNOWN	50	NA	over40	EUR-ESP
RJC_0029	suyo	RJC	2.55663	3.41667	1.91667	4.66667	1.58333	HOMBRE	BD	UNKNOWN	46	NA	over40	EUR-ESP
RJC_0052	suyo	RJC	3	4.66667	3.5	2.91667	4	HOMBRE	BD	UNKNOWN	50	NA	over40	EUR-ESP
RJC_0034	suyo	RJC	3.41667	3.58333	3.5	2.91667	3.41667	MUJER	BD	UNKNOWN	48	NA	over40	NOEUR
RJC_0033	suyo	RJC	2.75	4.41667	3.75	3.58333	4.25	MUJER	BD	UNKNOWN	63	NA	over40	EUR-ESP
RJC_0050	suyo	RJC	3.66667	4.08333	3.83333	3.58333	4.33333	MUJER	BD	UNKNOWN	25	NA	below40	NOEUR
RJC_0043	suyo	RJC	2.83333	3.66667	3.91667	3.91667	4.5	MUJER	BD	UNKNOWN	54	NA	over40	EUR-ESP
NoI_0016	suyo	sin muestra	2.83333	3.5	4.25	4.41667	2.25	HOMBRE	BD	UNKNOWN	NA	NA	over40	EUR-ESP
NoI_0007	suyo	sin muestra	3	4.58333	4.41667	3.08333	4.08333	MUJER	BD	UNKNOWN	46	NA	over40	EUR-ESP
NoI_0006	suyo	sin muestra	2.83333	3.25	3.66667	3.58333	3.5	MUJER	BD	UNKNOWN	66	NA	over40	EUR-ESP
NoI_0003	suyo	sin muestra	2.58333	3.91667	2.83333	2.53936	3.08333	HOMBRE	BD	UNKNOWN	58	NA	over40	EUR-ESP
SVL_0019	suyo	SVL	2.16667	3.25	2.75	4.91667	4.33333	MUJER	BD	BD-II	40	NA	below40	EUR-ESP
HGV_0013	suyo	villalba	2.83333	3.75	3.16667	2.58333	3.25	HOMBRE	BD	UNKNOWN	46	NA	over40	EUR-ESP
HGV_0058	suyo	villalba	3.16667	3.25	2.66667	3.41667	3.5	HOMBRE	BD	UNKNOWN	61	NA	over40	EUR-ESP
HGV_0062	suyo	villalba	3.58333	4.08333	2.25	3.83333	4.41667	MUJER	BD	UNKNOWN	66	NA	over40	EUR-ESP
